# Investigating a possible causal relationship between maternal serum urate concentrations and offspring birthweight: A Mendelian randomization study

**DOI:** 10.1101/2022.02.28.22271245

**Authors:** Caitlin S. Decina, Rhian Hopkins, Jack Bowden, Beverly M. Shields, Deborah A. Lawlor, Nicole M. Warrington, David M. Evans, Rachel M. Freathy, Robin N. Beaumont

## Abstract

**Background:** Higher urate levels associate with higher systolic blood pressure (SBP) in adults, and in pregnancy, with lower offspring birthweight. Mendelian randomization (MR) analyses suggest a causal effect of higher urate on higher SBP and of higher maternal SBP on lower offspring birthweight. If urate causally reduces birthweight, it might confound the effect of SBP on birth weight. We therefore tested for a causal effect of maternal urate on offspring birthweight.

**Methods:** We tested the association between maternal urate levels and offspring birthweight using multivariable linear regression in UK Biobank (UKB; *n*=133,187) and Exeter Family Study of Childhood Health (EFSOCH; *n*=872). We conducted two-sample MR to test for a causal effect of maternal urate (114 single nucleotide polymorphisms [SNPs]; *n*=288,649 European-ancestry) on offspring birthweight (*n*=406,063 European-ancestry; maternal SNP effect estimates adjusted for fetal effects). Using one-sample MR (*n*=199,768 UKB women), we also tested for a causal relationship between urate and SBP.

**Results:** Higher maternal urate was associated with lower offspring birthweight in UKB (28g lower birthweight per 1-SD higher urate [95% CI: -31, -25]; *P*=1.8×10^−75^), with a similar effect estimate in EFSOCH (22g [95%CI: -50, 6]; *P*=0.13). The MR causal effect estimate was directionally consistent, but smaller (−11g [95% CI: -25, 3]; *P*_IVW_=0.13). In women, higher urate was causally associated with higher SBP (1.7 mmHg higher SBP per 1-SD higher urate [95% CI: 1.4, 2.1]; *P*=7.8×10^−22^) consistent with that previously published in women and men.

**Conclusions:** The marked attenuation of the MR result of maternal urate on offspring birthweight, compared to the multivariable regression result suggests previous observational associations may be confounded. The 95% CIs of the MR result included the null but suggest a possible weak effect on birthweight. Maternal urate levels are unlikely to be an important contributor to offspring birthweight.

**Key Messages:**

- Previous research suggests higher maternal serum urate in pregnancy is associated with lower offspring birthweight, and Mendelian randomization studies suggest a causal relationship between urate and systolic blood pressure (SBP), and SBP and birthweight; a causal effect of urate on birthweight has not yet been estimated, and thus it is also unknown whether it confounds maternal SBP-birthweight effects.
- The causal effect estimate of urate on offspring birthweight was directionally consistent, but weaker than, observational estimates; the estimate had 95% confidence intervals which included the null.
- This study confirmed a causal association between serum urate and higher SBP in women consistent with that published from a sample of both women and men.
- Maternal urate is unlikely to be a major determinant of birthweight or an important confounder of the causal relationship between SBP and lower birthweight.
