## Supplementary Table 1 and 2 for "Investigating a possible causal relationship between maternal serum urate concentrations and offspring birthweight: A Mendelian randomization study"

### Sheet: S1
Supplementary Table S1: 114 independent urate-associated SNPs used for Mendelian randomization
SNP	Trait-raising Allele	Other Allele	Beta	SEa	Meta-analysis p-value
rs2480712	C	G	0.024325	0.0041868	6.25e-09
rs4646068	T	C	0.02366	0.0040972	7.71e-09
rs79598313	T	C	0.09962	0.0128549	9.22e-15
rs141990161	T	C	0.132789	0.0234958	1.59e-08
rs139428292	G	A	0.072898	0.0133646	4.91e-08
rs10910845	A	C	0.057964	0.0038374	1.5e-51
rs11204701	T	A	0.03639	0.0047054	1.05e-14
rs2070803	A	G	0.052586	0.0039158	4.09e-41
rs2760215	C	T	0.024985	0.0038153	5.81e-11
rs12037861	A	T	0.023078	0.0041809	3.39e-08
rs2867112	T	G	0.035023	0.0051437	9.84e-12
rs72782806	A	G	0.025282	0.0043848	8.12e-09
rs1260326	T	C	0.069602	0.0039626	4.61e-69
rs12472381	A	G	0.021931	0.0038952	1.8e-08
rs12987661	T	C	0.041324	0.0058364	1.44e-12
rs759219	C	T	0.022269	0.0038595	7.93e-09
rs17050272	A	G	0.031806	0.00399	1.57e-15
rs11683692	C	T	0.048213	0.0084831	1.32e-08
rs1234413	C	T	0.022345	0.0038599	7.08e-09
rs9287911	A	T	0.038206	0.0044632	1.13e-17
rs187355703	G	C	0.086139	0.0129299	2.7e-11
rs1047891	C	A	0.023735	0.0042351	2.09e-08
rs9288447	C	T	0.022527	0.0038068	3.27e-09
rs2581817	C	G	0.047911	0.0038795	4.87e-35
rs11128111	C	T	0.020891	0.003823	4.64e-08
rs7640441	C	A	0.027525	0.0045325	1.26e-09
rs11718633	C	T	0.027933	0.0048246	7.05e-09
rs80120242	T	A	0.062418	0.0103875	1.87e-09
rs62294340	G	A	0.021858	0.0040096	5e-08
rs6825187	T	C	0.187461	0.0040172	2.40e-475
rs62286563	G	T	0.103135	0.0145057	1.16e-12
rs10017305	T	C	0.214079	0.0045559	5.91e-482
rs73224492	G	A	0.094051	0.0058184	9e-59
rs98270	A	G	0.021718	0.0039618	4.21e-08
rs10857147	A	T	0.024332	0.0043494	2.21e-08
rs188917216	C	A	0.14329	0.0231886	6.44e-10
rs1481012	G	A	0.248838	0.006194	6.90e-353
rs2622629	C	T	0.056927	0.0041015	8.42e-44
rs1440411	C	T	0.027552	0.0038698	1.08e-12
rs455213	C	T	0.026532	0.0038574	6.05e-12
rs10942549	G	C	0.042149	0.0043177	1.64e-22
rs76004499	G	C	0.073671	0.0133303	3.27e-08
rs12530084	T	C	0.06643	0.0045762	9.55e-48
rs1359232	C	A	0.090844	0.003803	4.12e-126
rs198851	T	G	0.038954	0.0054064	5.8e-13
rs742493	T	C	0.039012	0.0060295	9.79e-11
rs1574430	A	C	0.029394	0.0038633	2.77e-14
rs10223666	C	G	0.046445	0.0042414	6.62e-28
rs4897160	A	G	0.029735	0.0038854	1.96e-14
rs62435145	T	G	0.041662	0.0050793	2.36e-16
rs13226650	A	G	0.048744	0.0048683	1.35e-23
rs11551890	A	G	0.02308	0.0041358	2.4e-08
rs10480300	T	C	0.030123	0.0043479	4.26e-12
rs34861762	T	C	0.034282	0.0038297	3.5e-19
rs2466077	G	T	0.021748	0.0038617	1.78e-08
rs2943539	T	C	0.04144	0.0037834	6.42e-28
rs10956924	C	T	0.023868	0.0042382	1.79e-08
rs10971420	T	C	0.030745	0.0040688	4.14e-14
rs56106601	A	C	0.060781	0.0091216	2.68e-11
rs74440730	C	A	0.03682	0.0061563	2.22e-09
rs10994860	T	C	0.064207	0.0050806	1.31e-36
rs1649078	C	A	0.03863	0.0043236	4.09e-19
rs1171617	T	G	0.079207	0.0045991	1.81e-66
rs9420446	C	T	0.038016	0.0055996	1.13e-11
rs35198068	T	C	0.024734	0.0042491	5.85e-09
rs35506085	G	A	0.028758	0.005079	1.5e-08
rs148185902	A	G	0.122789	0.0226295	5.76e-08
rs3925584	T	C	0.030389	0.0038157	1.66e-15
rs71456318	A	C	0.079027	0.0038829	4.41e-92
rs2022051	G	A	0.070369	0.0048334	5.13e-48
rs10896028	T	A	0.047581	0.003969	4.1e-33
rs10892354	T	C	0.030101	0.0041158	2.6e-13
rs7303595	A	T	0.025313	0.004106	7.05e-10
rs7315236	T	C	0.029135	0.0039611	1.91e-13
rs12313306	C	T	0.076333	0.0044871	6.74e-65
rs10774625	A	G	0.032335	0.003861	5.54e-17
rs1800574	C	T	0.080982	0.011593	2.84e-12
rs28530689	A	C	0.032213	0.0038922	1.27e-16
rs12423664	A	G	0.041927	0.0056912	1.75e-13
rs7986094	C	A	0.023916	0.0042434	1.74e-08
rs626277	A	C	0.025914	0.0038894	2.69e-11
rs861536	A	G	0.0238	0.0039764	2.16e-09
rs1478604	C	T	0.026249	0.0042092	4.49e-10
rs2929508	T	A	0.028981	0.0049126	3.65e-09
rs8040109	A	C	0.024914	0.00428	5.85e-09
rs2472297	C	T	0.027944	0.0049352	1.5e-08
rs57737646	C	T	0.093941	0.012489	5.4e-14
rs10851885	G	A	0.05396	0.004575	4.16e-32
rs55781567	C	G	0.023147	0.0040512	1.11e-08
rs12908437	T	C	0.045764	0.0039845	1.56e-30
rs4997081	G	C	0.030192	0.0048328	4.18e-10
rs8050136	A	C	0.02464	0.0038882	2.34e-10
rs62052820	A	G	0.041401	0.0047484	2.81e-18
rs4788815	T	A	0.026241	0.00403	7.44e-11
rs57652769	C	T	0.036197	0.0042129	8.56e-18
rs9925837	G	A	0.041628	0.0053322	5.85e-15
rs11644696	A	G	0.022064	0.0038899	1.41e-08
rs2453580	T	C	0.024703	0.0040064	7.01e-10
rs3794748	A	G	0.037619	0.0039418	1.38e-21
rs9895661	T	C	0.050208	0.0051	7.23e-23
rs11663816	C	T	0.030377	0.0042881	1.4e-12
rs57070985	A	G	0.028568	0.0040629	2.04e-12
rs10405423	A	C	0.03865	0.004143	1.07e-20
rs4808762	C	T	0.024229	0.0042668	1.36e-08
rs2868194	C	T	0.026759	0.0039217	8.9e-12
rs35396326	C	G	0.024742	0.0044281	2.31e-08
rs62128132	C	T	0.117564	0.0147093	1.32e-15
rs10414501	G	C	0.125438	0.0177451	1.56e-12
rs7267595	A	C	0.022524	0.0038025	3.15e-09
rs6119510	G	T	0.023095	0.0039005	3.2e-09
rs142773928	A	G	0.031688	0.0053763	3.77e-09
rs1800961	C	T	0.075792	0.0118559	1.63e-10
rs219781	G	T	0.025151	0.0044479	1.56e-08
rs12485100	G	T	0.03262	0.0051526	2.44e-10
aSE = standard error

### Sheet: S2
Supplementary Table S2: 110 independent urate-associated SNPs used for validating genetic instrument for urate in pregnant women
SNP	Trait-raising Allele	Other Allele	Beta
rs2480712	C	G	0.024325
rs4646068	T	C	0.02366
rs75460349a	C	A	0.09962
rs141990161b	T	C	0.132789
rs139428292b	G	A	0.072898
rs10910845	A	C	0.057964
rs11204701	T	A	0.03639
rs2070803	A	G	0.052586
rs2760215	C	T	0.024985
rs12037861	A	T	0.023078
rs2867112	T	G	0.035023
rs72782806	A	G	0.025282
rs1260326	T	C	0.069602
rs12472381	A	G	0.021931
rs12987661	T	C	0.041324
rs759219	C	T	0.022269
rs17050272	A	G	0.031806
rs11683692	C	T	0.048213
rs1234413	C	T	0.022345
rs9287911	A	T	0.038206
rs187355703	G	C	0.086139
rs1047891	C	A	0.023735
rs9288447	C	T	0.022527
rs2581817	C	G	0.047911
rs3853159a	C	T	0.020891
rs7640441	C	A	0.027525
rs11718633	C	T	0.027933
rs80120242	T	A	0.062418
rs62294340	G	A	0.021858
rs6825187	T	C	0.187461
rs62286563b	G	T	0.103135
rs10017305	T	C	0.214079
rs73224492	G	A	0.094051
rs98270	A	G	0.021718
rs10857147	A	T	0.024332
rs188917216	C	A	0.14329
rs1481012	G	A	0.248838
rs2622629	C	T	0.056927
rs1440411	C	T	0.027552
rs455213	C	T	0.026532
rs4704054a	A	G	0.042149
rs76004499	G	C	0.073671
rs12530084	T	C	0.06643
rs1359232	C	A	0.090844
rs1799945a	G	C	0.0299093
rs742493	T	C	0.039012
rs1574430	A	C	0.029394
rs10223666	C	G	0.046445
rs4897160	A	G	0.029735
rs62435145	T	G	0.041662
rs13226650	A	G	0.048744
rs11551890	A	G	0.02308
rs10480300	T	C	0.030123
rs34861762	T	C	0.034282
rs2466077	G	T	0.021748
rs2943539	T	C	0.04144
rs10956924	C	T	0.023868
rs10971420	T	C	0.030745
rs56106601	A	C	0.060781
rs74440730	C	A	0.03682
rs10994860	T	C	0.064207
rs1649078	C	A	0.03863
rs1171617	T	G	0.079207
rs9420446	C	T	0.038016
rs35198068	T	C	0.024734
rs35506085	G	A	0.028758
rs148185902	A	G	0.122789
rs3925584	T	C	0.030389
rs71456318	A	C	0.079027
rs2022051	G	A	0.070369
rs10896028	T	A	0.047581
rs10892354	T	C	0.030101
rs7303595	A	T	0.025313
rs7315236	T	C	0.029135
rs12313306	C	T	0.076333
rs10774625	A	G	0.032335
rs1800574	C	T	0.080982
rs28530689	A	C	0.032213
rs12423664	A	G	0.041927
rs7986094	C	A	0.023916
rs626277	A	C	0.025914
rs861536	A	G	0.0238
rs1478604	C	T	0.026249
rs2929508	T	A	0.028981
rs8040109	A	C	0.024914
rs2472297	C	T	0.027944
rs57737646	C	T	0.093941
rs10851885	G	A	0.05396
rs55781567	C	G	0.023147
rs12908437	T	C	0.045764
rs4997081	G	C	0.030192
rs8050136	A	C	0.02464
rs62052820	A	G	0.041401
rs4788815	T	A	0.026241
rs57652769	C	T	0.036197
rs9925837	G	A	0.041628
rs2168798a	T	C	0.022064
rs2453580	T	C	0.024703
rs3794748	A	G	0.037619
rs9895661	T	C	0.050208
rs11663816	C	T	0.030377
rs57070985	A	G	0.028568
rs10405423b	A	C	0.03865
rs4808762	C	T	0.024229
rs2868194	C	T	0.026759
rs35396326	C	G	0.024742
rs62128132	C	T	0.117564
rs10414501	G	C	0.125438
rs2235811a	A	G	0.022524
rs6119510	G	T	0.023095
rs142773928	A	G	0.031688
rs1800961	C	T	0.075792
rs219781	G	T	0.025151
rs12485100	G	T	0.03262
aProxy SNPs used
bSNPs excluded from analysis; no proxy available
